# *In silico* prediction of optimal multifactorial intervention in CKD

**DOI:** 10.1101/2025.02.14.25322292

**Authors:** Agnieszka Latosinska, Ioanna K Mina, Thi Minh Nghia Nguyen, Igor Golovko, Felix Keller, Gert Mayer, Peter Rossing, Jan A Staessen, Christian Delles, Joachim Beige, Griet Glorieux, Andrew L Clark, Joost P Schanstra, Antonia Vlahou, Karlheinz Peter, Ivan Rychlík, Alberto Ortiz, Archie Campbell, Harald Rupprecht, Frederik Persson, Harald Mischak, Justyna Siwy

## Abstract

**Background and Aims:** Chronic kidney disease (CKD) significantly contributes to global morbidity and mortality. Early, targeted intervention offers an ideal strategy for mitigating this burden. Peptidomic changes inform on CKD onset and progression and hold insights for treatment strategies. We investigated the molecular effects of six different therapeutic interventions *in silico* in all possible combinations on the urine peptidome, aiming to identify the most beneficial treatment for individual patients.

**Method:** This study predicted major adverse kidney events (MAKE), defined as a ≥40% decline in estimated glomerular filtration rate (eGFR) or kidney failure (median follow up time of 1.50 (95%CI 0.35, 5.0)), using the urinary peptidomic classifier CKD273 in a retrospective cohort of 935 participants. The impact of various treatments on urinary peptidomic profiles, assessed from previous studies of four different drug-based interventions (MRA, SGLT2i, GLP1-RA and ARB), one dietary intervention (olive oil) or from exercise, was applied. Treatment effects were quantified through fold changes in peptide abundance after treatment, recalibrated to align with outcomes observed in randomized controlled trials and applied to patient-specific urinary profiles, simulating intervention effects and recalculation of CKD273 scores for each individual. For combination treatments, the effects of multiple interventions were combined to model their cumulative impact.

**Results:** Simulated interventions demonstrated a significant reduction in median CKD273 scores, from 0.57 (IQR: 0.19–0.81) before to 0.039 (IQR: -0.192–0.363) after intervention (paired Wilcoxon test, P < 0.0001), when the most beneficial treatment or combination of treatments was applied individually. The combination of all available treatments was found optimal only for 17.6% of the patients and not the most frequently predicted optimal intervention. Patients with higher baseline CKD273 scores required more complex intervention combinations to achieve the greatest reduction in scores. The findings present potential individualized treatment strategies in CKD management.

**Conclusion:** This study supports the feasibility of in silico predicting effects of therapeutic interventions on CKD progression. By identifying the most beneficial treatment combinations for individual patients, this approach paves the way for precision medicine in CKD.

Graphical abstract:
Urinary peptidomics data from different types of intervention were applied in silico to predict the impact of treatment, with the extent of the impact being calibrated to fit the observed effect in large randomized trials. The personalized optimal combination of interventions was determined in 935 patients, based on the impact on CKD273. The results indicate that guiding personalized treatment based on urine peptide data is possible and may substantially improve patient management.
