## Supplemental Table 1 for "*In silico* prediction of optimal multifactorial intervention in CKD"

### Sheet: Tabelle1
Peptide ID	MRA	Exercise	GLP1RA	SGLT2I	OliveOil	ARB
99900067	1	1	1	1	1	1
99900077	1	1	6.99125	1	92.2444	1
99900087	1	1	1	1	1	1
99900109	0.776559	1	1	1	1	1
99900124	0.88293	1	1	1	1	1
99900133	1.1106	1	1	2.02845	3.63089	1
99900214	0.951622	1	2.56681	2.59424	4.55026	13.8134
99900220	1	1	1	1	31.909	1
99900257	1	1	1	1	4.2217	1
99900259	1	1	0.686941	1	1	1
99900307	0.413556	0.182864	1	0.672149	1	1
99900317	0.880958	1	1	1	1	1
99900336	1	1	0.772234	1	1	1
99900338	1.12557	1	2.53634	1	3.31726	1
99900406	1	1	1.56982	1	17.0997	1
99900433	0.986299	1	1	1	1	1
99900439	1	1	1.52439	1	3.66552	1
99900465	1	1	0.601166	1	1	1
99900467	1	1	1.22096	136.444	1.76798	1
99900520	1	1	0.621115	1	79.4111	1
99900557	0.350427	1	1	1	1	1
99900600	1	1	2.83482	1	4.23359	1
99900638	0.980401	1	1	1	1	1
99900666	0.753088	1	0.285825	1	1	1
99900683	1	1	0.400715	1	1	1
99900695	1.29901	1	1.45562	1	13.9195	1
99900697	1	1	1.93995	1	1	1
99900801	1.03901	1	1.45521	1	4.79202	1
99900913	1.05098	1	1.92596	1	2.84071	1
99900923	1	1	1	3.18539	1.58243	6.70311
99900966	0.88836	1	1	1	857.264	1
99900983	1.54655	1	1	1	12.2446	1
99901001	1	1	1	1	1	1
99901099	1	1	1.38752	1	2.99339	1
99901100	0.666397	1	1	1	1	1
99901128	1.1186	1	1.63488	1	1	1
99901155	1	1	1	3.0452	1.26269	2.89615
99901166	1	1	0.708728	1	1	1
99901213	1	1	1	1	1.2029	1
99901214	1.61105	1	0.388803	4.15919	2.7824	1
99901272	1	1	1	1	2.22413	1
99901274	1	1	1.29934	1	1.36284	1
99901338	1.40907	1	1.35069	1	0.449181	3.35738
99901374	1	1	0.853443	1	1	1
99901377	0.331983	1	0.4166	1	1	1
99901399	1	1	1.2916	1	1.5191	7.34228
99901416	1	1	1	1	1.30289	1
99901422	1	1	1	0.585404	1	1
99901461	1	1	0.277802	1	1	1
99901476	1	1	1	1	1.62597	1
99901511	0.623557	1	0.908967	1	1	1
99901519	1	1	0.376065	0.355224	1	1
99901532	0.965222	1	1	1	1	1
99901539	1	1	0.978065	0.94644	1	1
99901543	1	1	0.492956	0	1	1
99901544	1	1	1	1	1	1
99901561	1	1	1	1	1.35576	1
99901572	1	1	1	1	1	1
99901633	0.626593	1	1	1	1	1
99901635	0.645566	1	1	1	1	1
99901661	0.84443	1	1	1	1	1
99901671	1	1	1.90568	1	1	1
99901758	1	1	1.10098	3.69364	1.35608	3.86482
99901768	0.919792	1	0.277269	1	1	1
99901784	1	1	1	1	1.74858	1
99901787	1	1	1	1	1.0843	1
99901796	1	1	0.154044	1	1	1
99901800	0.241978	1	1	0.959586	1	0.0763394
99901803	1	1	1.63272	1	1.49054	1
99901853	1	1	1	1	1	1
99901881	1.01591	1	1.14229	1	1.13063	1
99901907	0.99331	1	0.56173	1	1	1
99901919	1	1	1.43102	1	3.95898	1
99901923	1	1	1.85114	1	1	1
99901935	1.1108	1	1	1	1	1
99901956	1.41809	1	1.32375	2.14048	1	1
99901961	1	1	0.280384	1	1	1
99901983	1	1	1.2408	1	1.20369	1
99902032	0.962147	1	0.811802	1	0.10548	1.41763
99902049	1.04353	1	1.40712	1	1	1
99902052	0.756783	1	0.687977	1	1	1
99902061	1.31806	1	1	1	3.1579	1
99902066	1	1	0.896479	1	1	1
99902105	0.844895	1	1	1	1	1
99902135	0.604143	1	0.770818	1	1	1
99902147	0.865958	1	1	1	1	1
99902154	1	1	1	1	1	1
99902163	0.887022	1	0.835708	1	1	1
99902171	0.592528	1	1	1	1	1
99902172	0.831636	1	0.616606	1	0.0126601	1
99902189	1	1	1.28821	1	1	1
99902195	0.776503	1	0.613001	1	1	1
99902286	1	1	1.59035	1.40793	1	2.42603
99902293	1	1	1	1	1	1
99902302	0.903088	1	0.902428	1	1	1
99902311	0.701744	1	1.19008	3.13114	0.255603	1
99902331	1	1	0.179192	1	1	1
99902335	0.977327	1	1	1	1	1
99902362	1	1	1	1	1.70732	1
99902453	0.738091	1	0.532266	1	1	1
99902472	0.726685	1	0.380071	1	1	1
99902512	1	1	0.595085	1	1	1
99902526	1	1	2.30129	1	1.07945	1
99902535	0.598281	1	1	1	1	1
99902537	1	1	0.384856	1	1	1
99902561	1	1	1.75302	1	1.45313	1
99902579	1	1	0.0447295	1	1	1
99902592	1	4.39277	1.76523	26.8892	1.28374	1.00945
99902598	1	1	0.885547	1	1	1
99902642	0.595171	1	1	1	1	1
99902667	0.945818	1	1	0.592017	1	1
99902676	1	1	1.46191	1	1	1
99902683	1	1	0.861528	1	1	1
99902685	1	1	0.602499	1	1	1
99902711	1.21795	1	1.46514	1	1.66042	1
99902716	1	1	1.75695	1	1.67119	1
99902794	0.56066	1	0.634863	1	1	1
99902795	0.598672	1	0.879914	0.958175	1	1
99902804	1	1	1	1	1.90362	1
99902810	1	1	1	1.01219	1.85021	11.2712
99902844	1	1	1	1	2.49463	1
99902858	1	1	1.32695	1	1.50302	1
99902865	0.912267	1	1	1	1	1
99902913	1	1	0.155865	1	1	1
99902928	1	1	1	1	1	1
99902932	1.41161	1	1	1	1	1
99902940	1	1	1	1	1.24922	1
99902984	1	1	1	1	1.07623	1
99903025	1	1	1.45637	1	1	1
99903054	1.35698	1	1	1	1	1
99903055	1	1	1	1	1	1
99903142	0.855702	1	1.14751	0.969904	2.26406	1
99903180	1	1	1	1	1	1
99903194	1	1	1.01673	1	1	1
99903223	1	1	2.33668	1	1	1
99903248	1.00166	1	1	1	1	1
99903250	1.45515	1	1.94502	1	1	1
99903251	1	1	1	1	1	1
99903276	1	1	1.31149	1	1	1
99903290	0.683323	1	0.344863	1	1	1
99903305	1	1	1	1	1.61032	1
99903322	1	1	1	1	1	1
99903341	1	1	0.3033	1	1	1
99903354	0.977498	1	0.802713	0.775737	1	1
99903372	1.12076	1	1	1	1	1
99903421	1	1	0.837025	1	1	1
99903474	1	1	1	1	1	1
99903494	1	1	1.94889	1	1	1
99903531	0.988617	1	0.904881	1	1	1
99903533	1	1	1.49241	1	1.60383	1
99903544	1	1	1	1	1	1
99903546	1.01046	1	1.20333	1	3.54065	1
99903582	1	1	0.73387	1	1	1
99903589	0.403428	1	0.157033	0.000351222	1	1
99903638	1.09776	1	0.801619	0.611802	1.33684	1
99903651	1	1	1	1	1	1
99903768	0.823975	1	1	0.177024	1	1
99903769	1	1	0.147966	1	1	1
99903793	1.02836	1	1.42494	1	1.04328	1
99903797	1	1	1.5711	1	11.842	1
99903821	1	1	1	4.82886	1	1
99903863	1	1	1.28237	1	1	1
99903890	1	1	1.20809	1	1	1
99903920	1.03158	1	1	1	1.0198	1
99903922	0.936159	1	1	0.0181736	1	1
99903938	1	1	1	1	1	1.24141
99903939	1	1	1	1	1	1
99903940	0.963607	1	1	1	1	1
99903989	1	1	0.551569	1	1	1
99904053	1	1	0.871526	1	1	1
99904066	1.35554	1	1.89639	1	1	1.8015
99904069	0.974866	1	1	1	1	1
99904072	1	1	1	1	1	1
99904102	1	1	1	1	1	1
99904182	1.01592	1	0.990332	6.21268	1.55785	3.53766
99904196	1	1	1	1	1	1
99904199	1	1	1.44214	1	1.19427	1
99904207	1	1	0.214081	1	1	1
99904210	1	1	0.982129	1	1	1
99904261	1	1	1.12886	1	1	1
99904275	1.01421	1	1.03612	1	7.67411	1
99904288	1.08706	1	1	1	1	1
99904330	1	1	0.118277	1	1	1
99904392	1	1	1.9445	1	1.44696	1
99904419	1	1	1.25265	1.60895	1.09329	1.06851
99904436	1.20991	1	1	1	2.83079	1
99904457	0.888103	1	0.931549	0.502828	1	1
99904462	0.841976	1	1	1	1	1
99904517	1.14057	1	1	1	1	1
99904535	1	1	0.294973	1	1	1
99904569	1.04438	1	1.8056	1	1.64854	2.13337
99904593	0.813467	1	1	1	1	1
99904605	1	1	1	1	1	1
99904609	1.02991	1	2.75073	1	1.88497	1
99904644	1.76399	1	1	1	4.90612	1
99904647	1	1	1	3.26945	1.62259	1
99904667	1	1	1	1	1	1
99904677	1	1	5.58453	1	1	1
99904682	1.40286	1	1.47628	1.7427	0.184747	1
99904686	1.02455	1	1.20917	1	1.36188	1
99904700	1.07258	1	1.2544	1	1	1
99904748	1	1	1	1	1	1
99904800	1	1	1	1	10.4625	1
99904813	1.27328	1	1.27449	1	1.72337	1
99904824	0.75078	1	0.719045	0.184017	1	1
99904833	1	1	1	1	3.52879	1
99904843	0.939056	1	1.19131	3.05351	0.478458	1
99904847	1.03719	2.56891	1.17701	1	1.14083	1
99904862	1	1	1	1.90101	1.63253	1
99904942	1	1	3.25151	1	2.25991	1
99904969	1.14819	1	1	1	1	1
99904973	1.31923	1	1	1	1	1
99904974	1.48877	1	0.957205	1	1	1
99904976	1	1	0.11165	1	1	1
99904988	0.436119	1	1	1	1	0.216777
99904994	1.00911	1	0.431522	1	1.41881	1.35619
99904999	1.01732	1	1.48567	1	1	1
99905019	0.849282	1	0.662246	1	1	1
99905044	1	1	0.52942	1	1	68.9636
99905050	1.00138	1	4.91708	1	1	1
99905060	1.73992	1	2.51239	1	1	1
99905074	1	1	1	1	1	1
99905090	1.00333	1	1	1	1.25306	1
99905113	0.897413	1	1	1	1	1
99905114	1.16966	1	1	1	1	1
99905119	1.19409	1	1	4.36599	1	1
99905128	0.642175	1	1	1	1	1
99905174	0.981369	1	1	0.550478	1	1
99905188	0.0573016	1	0.0271898	0.133597	5.57352	0.108874
99905200	1.49816	1	1	1	1	1
99905228	1.41486	1	1	1	1	1
99905237	1	1	1.17571	16.9979	1	1
99905238	1	1	1.04314	1	1	1
99905240	1	1	3.65777	1	1	0.652738
99905241	1	1	1	1	3.1765	1
99905259	1.07863	2.7681	1	2.45485	1	1.24521
99905268	1	1	1	1	1	1
99905320	1	1	1.17012	1	27.1938	1
99905353	0.526228	1	1.84454	10.2771	0.473596	1
99905354	1.06869	1	1.89333	1	2.26887	1
99905369	1.04852	3.01373	1	2.27799	1.23779	1
99905379	1	1	1	1	1	1
99905380	1	1	1.0129	1	1.32741	1
99905387	1.08565	1	1.31653	1	0.970671	1
99905423	1	1	1.29479	1	1	1
99905438	1.1762	1	1	1	4.18266	1
99905448	1.21991	1	3.01837	1	1	1
99905458	1	1	0.23736	1	1	1
99905461	1.25674	1	1	1	1.39375	1
99905465	1	1	3.831	1	1.01254	1
99905521	1	1	1.49664	1	1	1
99905551	1	1	1.25113	1	1	1
99905560	1	1	1.22577	3.09763	1.04379	1.04381
99905570	1	1	1.9124	1	1	1
99905579	0.87408	1	1	1	4.15843	1
99905595	1	1	1	1	1	1
99905597	1	1	1	1	1	1
99905599	0.535217	1	0.874171	1	1	1
99905622	1.09738	1	1.00372	1	1	1
99905636	1	1	2.28064	1	1.97692	1
99905651	0.489896	1	0.321471	1	1	1
99905662	1	1	1	43.5856	1.40973	1
99905677	1.11045	1	1.04877	1	1.18842	1
99905682	1	1	1.24703	1	1	1
99905684	1	1	3.47355	1	1	1
99905691	1.0608	1	1.15516	1	1.23058	1
99905705	1	1	0.795132	1	1	1
99905743	0.780807	1	0.833032	1	0.472238	1
99905754	0.723232	1	1	1	1	1
99905780	1.02039	1	2.47767	1	1	1
99905802	1	1	1	1	1	0.324174
99905810	1	1	1	1	1.09816	2.21325
99905830	0.917988	1	0.32178	1	1	1
99905836	0.0870962	1	0.506406	1	1	1
99905922	1.15694	1	1	1	1	1
99905943	0.724969	1	0.276944	1	1	1
99905961	0.84298	1	1	1	1	1
99905990	1	1	1	1	4.37874	1
99905994	1	1	0.366148	1	1	1
99906001	0.789374	1	0.411362	1	1	1
99906015	1.00791	1	1	1	1	1
99906024	0.944555	1	1	0.798118	1	0.484004
99906037	1	1	1	1	1	1
99906043	1	1	0.710599	1	1	1
99906068	0.839811	1	1	0.745415	1	0.410436
99906138	1	1	1	1	1	1
99906150	1	1	1	1	1	1
99906154	1	1	2.42604	2.72813	1.54469	1.74842
99906186	1	1	1	0.789476	1	1
99906194	1	1	1	1	1	1
99906196	1	1	1	1	2.82358	1
99906212	1	1	7.34873	1	1.38965	1
99906220	1	2.94283	1	3.25816	1.23492	1
99906222	1.18334	1	1	1	1	1
99906240	1.20262	1	1	1	1	1
99906256	1	1	1	0.0776856	1	1
99906285	1	1	1	1	1.23789	1
99906288	1	1	3.32626	1	1.34477	1
99906292	1.01178	1	1	1	1	1
99906307	1	1	1	1	1	1
99906313	1.16301	1	1.75676	1	1	1
99906316	0.880019	1	0.919171	1	1	1
99906373	1	1	0.326224	1	1	1
99906392	1	1	1.0566	1	1	1
99906426	1	1	1.06835	1	1	1
99906430	1	1	6.19027	1	1.20129	1
99906441	1	1	1.07335	1	1	1
99906447	1	1	1	1	1	1
99906451	0.296257	1	51.5673	1	1.23423	1
99906468	1.66042	1	1.1151	1	1.07085	1
99906481	1	1	1	1	1	1
99906511	1.04373	1	1.14384	1	3.48102	1
99906546	1	1	1	1	6.56847	1
99906567	1	1	1.15889	1	1.25965	1
99906580	1	1	1	1	1	1
99906584	1	1	1	1	1	1
99906590	1.0415	1	1	1	1	1
99906617	1	1	0.113935	0.949629	1	0.860066
99906643	1	1	0.80941	0.287531	1	0.1389
99906650	1.19169	1	1.56986	1	1.30031	1
99906665	1.2133	1	1	1	1	1
99906689	1	1	2.07189	1	104.838	1
99906693	1.21396	1	1	1	2.34032	1
99906697	0.885671	1	1	0.409351	1	1
99906705	1	1	1.65608	1	1.05134	1
99906709	1	1	1	0.863448	1	1
99906716	1	1	1	1	1	1
99906733	0.882699	1	1	1	2.38983	1
99906747	1	1	1.24327	1	1.34005	1
99906770	1.17091	1	1	1	1	1
99906794	1.11889	1	1.63263	1	4.51857	1
99906839	0.708406	1	1	1	1	1
99906841	1.15527	1	1	1	1	1
99906859	0.903214	1	1	1	1	1
99906877	0.721421	1	1	0.147432	1	0.904263
99906883	1	1	1	1	1	1
99906903	1	1	1	1	8.56131	1
99906909	1.5276	1	1.47465	1	1.38954	1
99906913	0.49235	1	0.397379	1	1	1
99906957	0.98733	1	0.70178	1	1	1
99906961	1	1	1	1	1	1
99906978	1	1	0.490344	1	1	0.829236
99906985	1	1	1.10862	1	1	1
99906998	0.972814	1	1	1	1	1
99907002	1.07373	1	0.849253	1	0.964875	0.933636
99907007	0.967227	1	1	1	1	1
99907054	0.921561	1	1	0.0610703	1	0.221561
99907084	1	1	2.07261	1	1.24795	1
99907093	1	1	3.67471	1	1	1
99907135	0.490437	1	1	1	1	1
99907183	1	1	3.01145	1	1.02144	1
99907199	1.84231	1	1	1	1	1
99907202	1.94492	1	1	1	1.03072	1
99907226	1	1	0.553175	1	2.13992	1
99907236	1	1	1	1	1	1
99907237	1.18939	1	1.3367	1	1	1
99907244	1	1	1	1	14.5901	1
99907254	1.23468	1	1	1	1	1
99907262	1.4491	1	1	3.15595	1	2.11565
99907263	1.15712	1	1	1	1	1
99907275	1	1	1	1.67712	1.46307	1
99907344	1	1	1.53356	1	1	1
99907380	0.574553	1	0.454378	1	1	1
99907463	0.387479	1	1	0.265204	16.9206	0.23388
99907465	1	1	1.33344	1	1.28189	1
99907502	1	1	3.55698	1	1.1302	1
99907550	1	1	1	1	1	1
99907573	1	1	1	1	1	1
99907622	1	1	1.07942	1	1	1
99907635	1	1	1.56736	1	1.22492	1
99907656	0.490699	1	1	1	1	0.507115
99907665	1	1	1	1	1	1
99907676	1	1.92943	1.06579	2.25244	1	1
99907678	1	1	2.20633	1	1.01274	1
99907761	1.03204	1	1	1	1	1
99907799	1	1	3.11536	1.77282	1	1
99907807	1	1	1.34135	28.6376	1	1
99907816	1	1	1	1	1	0.891216
99907848	1.12491	1	6.5282	1	1.54554	1
99907870	0.832314	1	0.164797	1	1	1
99907908	0.945497	1	1	1	1	1
99907917	1	1	1	1	1	1
99907934	1	1	3.75813	1	1	1
99907944	1	1	1.68359	1	1.90725	1
99907971	1	1	1	1	1	1
99907985	1.23473	1	1	1	1	1
99907987	1	1	1	1	6.71742	1
99908021	1	1	1	1	1.0587	1
99908039	1.28612	1	1.21918	1	1	1
99908040	1.06105	1	13.1777	1	1	1
99908104	1	1	1	1	1	1
99908152	1.11352	1	1	1	1.71372	1
99908185	0.631439	1	0.863378	1	1	1
99908188	1.01077	3.12487	1.05756	1.69092	1.0101	1
99908204	1	1	1	0.517759	1	1
99908209	0.862169	1	0.532226	0.788944	0.739889	1
99908225	1	1	7.31225	1	2.44889	1
99908228	1	1	1.45788	2.01098	1.06712	1
99908297	1.14601	1	1	1	1	1
99908306	1.50357	1	2.90795	1	1.92904	1
99908311	1.00532	1	1	1	1	1
99908350	1	1	1	1	1	1
99908405	1	1	0.657659	1	1	1
99908412	1.10617	1	1	1	1.08172	1
99908415	0.27213	1	0.387997	1	1	1
99908432	0.679888	1	1	1	1	1
99908435	0.841553	1	1.01756	1	0.0152558	0.578592
99908436	0.31594	1	1	1	1	1
99908455	1.03434	1	18.8459	1	1.40897	0.822116
99908462	0.666028	1	0.864928	1	1	1
99908463	0.758595	1	2.15216	1.52764	2.15622	2.1598
99908489	1	1	0.460442	1	1	1
99908505	1	1	1	1	1.05966	1
99908515	0.763488	1	1	1	1	0.0773585
99908526	1	1	0.814114	1	1	1
99908534	1	1	1.97429	1	1.20694	1
99908539	1	1	1	1	0.453961	1
99908553	1	1	1.33782	1	1	1
99908578	1	1	21.9279	1	1	1
99908589	1	1	1.81091	1	1	1
99908598	0.543564	1	0.549931	1	1	1
99908618	0.52757	1	0.613465	0.438488	1	0.843207
99908648	1	1	1	1	1.33695	1
99908691	1	1	3.89469	1.26066	2.18669	1.71996
99908702	1.11967	1	1.44564	1	1.01276	1
99908719	1	1	0.565368	1	1	1
99908726	1.29313	1	1	1	1	1
99908736	1	1	1	1	1	1
99908739	1	1	1.88409	1	2.68515	1
99908740	1.05858	1	1.31454	1.69607	1	2.77387
99908755	1.11671	1	1.14938	2.0782	1.53159	1
99908795	1.69908	1	0.428551	1	1.15145	1
99908820	1.5424	1	1	1	2.12865	1
99908864	0.976058	1	0.497138	1	1	1
99908877	1	1	0.497773	1	1	1
99908888	1	1	1	1	1	1
99908905	1	1	1	1	1	0
99908916	1	1	1	1	1	1
99908939	1.3723	1	1	1	1.05967	1
99908942	0.607993	1	1	1	1	1
99909000	1	1	1.14565	1	1	1
99909014	1	1	1	1	1	1
99909024	1	1	0.4779	0.0494713	1	0
99909056	1.16093	1	1.01668	1	1	1
99909059	1	1	1	1	1.51171	1
99909061	1	1	1	1	1	0.485526
99909063	1	1	7.03896	1	2.62003	1
99909082	0.701278	1	1	1	1.80553	1
99909089	1	1	40.7627	1	1	1
99909124	1	1	1	1	1	1
99909137	1	1	2.27153	1	1	1
99909179	1	1	0.682146	1	1	1
99909183	1	1	1	1	1	1
99909213	1.12613	1	1.88964	1	1.16386	1
99909253	1	1	0.0750561	1	1	1
99909263	1	1	1.35702	1	1	1
99909269	1.15756	16.3909	1	1	1	1
99909308	1	1	0.917663	1	1	1
99909323	1	0.0619481	1	1	1	0
99909358	1	1	1.73847	1	1.51173	1.12582
99909390	0.864233	1	1	1	1	1
99909408	1	1	0.833245	1	1	0.797403
99909412	1	1	2.32228	1	1.87216	1
99909421	1.20634	1	1.45811	1	1.86318	1
99909435	0.726106	1	1	1	1	1
99909449	0.966699	1	0.844759	1	1	1
99909481	1	1	1.09567	1	1.12251	1
99909486	0.157346	1	1	0.442398	0.86905	0.362535
99909506	0.900815	1	1	1	1	1
99909521	1	1	2.13491	1	1	1
99909534	1.96413	1	1.15476	1	1	1
99909542	1	1	0.723844	1	1	1
99909548	1.11774	9.06516	2.0439	1	1	1
99909564	1	1	1.93591	1	1	1.31663
99909580	1.32282	1	1	1	9.81311	1
99909581	1	1	0.123865	0.399748	1	1
99909608	1	1	0.56611	1	1	1
99909627	1.89045	1	1	1	2.30105	1
99909692	1	1	2.89681	1	1	1
99909695	1	1	1	1	1	1
99909758	1.01725	1	1.9921	1	7.22663	1
99909796	0.790684	1	1	1	1	1
99909856	0.888921	1	1	1	1	1
99909891	0.858052	1	1	1	1	1
99909911	1	1	2.16143	1	1.19213	1
99909921	0.772415	1	1	1	1	1
99909923	0.898552	1	0.835979	1	1	1
99909989	1	1	1	1	1	0.675737
99909994	1	1	3.89791	1	1	1
99910000	1	1	1	1	1	1
99910024	0.731347	1	5.44444	0.581523	1.01635	1
99910025	1	1	0.999103	1	1	1
99910032	1	1	1	1	1	1
99910056	1.17034	1	1.5758	1	2.38365	1
99910072	1	1	1	1	1	1
99910096	1	1	0.64202	1	1	1
99910110	1	1	1	1	1	0.618377
99910130	1	1	2.04249	1	1	1
99910135	1	1	1	0.729406	1	1.53674
99910141	1.2543	1	0.401928	1.32038	1.04957	1
99910143	0.820005	1	1	1	1	1
99910166	1	1	1.74098	1	1.71891	1
99910169	1.09243	1	1.21274	1	1	1
99910170	1	1	1	1	1	1
99910189	1.29254	1	1.3851	1	2.10558	1
99910197	1	1	0.0554032	1	1	1
99910216	0.354636	1	1	1	1	1
99910241	1	1	2.53597	1	1.8537	1
99910257	1.074	1	0.410632	3.22623	0.873418	1
99910277	1	1	1	1	1	1
99910322	1	1	1	1	1	1
99910326	1	1	1	1	1	1
99910351	1	1	1.75131	1	1.0858	1
99910355	0.431217	1	1	1	1	1
99910386	1.59698	1	0.649083	0.732485	0.759376	1
99910395	1.27892	1	1	3.45074	1.38083	1.01634
99910403	1	1	1	1	1	1
99910424	1	1	2.21298	1	1.17881	1
99910445	0.786746	1	1	1	1	0.255373
99910483	1	1	1.30206	1	1.44781	1
99910490	0.842864	1	1	1	1	1
99910502	1	1	0.902481	1	1	1
99910504	1	1	0.811369	1	1	1
99910518	0.759401	1	1.574	1	1.3384	1
99910525	1	1	0.709873	1	1	1
99910538	1	1	1	1	1	1
99910554	1	1	1	2.80485	2.10039	1.65396
99910570	1	1	1.29829	1	1	1
99910573	1	1	1	1.2	1.08084	1
99910592	1	1	1	1	1	1
99910596	0.621119	1	1	1	1	1
99910634	0.814597	1	0.355861	1	3.45285	0.497353
99910668	1	1	0.819087	1	1	1
99910680	1.02367	1	1	1	1	1
99910697	1	1	1.13103	1	77.1296	1
99910702	1	1	0.388122	1	1	1
99910706	0.959763	1	0.745114	1	1	1
99910769	0.621225	1	1	0.506098	1	1
99910771	1	1	0.539877	0.695572	1	0.292316
99910804	1	1	1.87513	1	1	1
99910829	0.806124	1	1.29331	1	1.00821	1
99910861	0.634693	1	1	1	1	1
99910863	1	1	1	0.753703	1	0.918781
99910876	0.881042	1	0.665408	1	1	1
99910881	1	1	1	1	1	0.84402
99910902	1.09211	1	0.539593	1	1	1
99910921	1	1	1	1	1	1
99910938	1	1	1	1	1	1
99910953	1	1	1	1	1	1
99910987	1.03477	1	1	1	1.45852	1
99911002	1	1	1.55506	5.53298	1.33273	1
99911013	1	1	1.31024	1	1.26892	1
99911065	1.2956	1	1	1	1.18375	1
99911092	1.01039	1	1	1	1	1
99911122	1	1	1.02142	1.39059	1	1
99911209	1.10521	1	1.19359	1	1	1
99911213	0.904781	1	0.583787	1	0.710587	1
99911234	1.31425	1	1	1	1	1
99911245	1	1	6.06563	3.11782	1.48746	1
99911265	1	1	2.1985	1.88178	1.87382	1
99911312	1	1	1	1	1	1
99911325	1.10154	1	1	1.61496	1.16421	1.23098
99911343	1	1	0.203011	1	1.28635	1
99911372	1	1	1	1	1	1
99911375	1	1	0.986254	1	1	0.715398
99911381	1.20798	1	1.02459	1	2.86653	1
99911408	1	1	0.297781	0.144508	1	1
99911487	0.316007	1	0.81599	1	1	1
99911495	0.84198	1	0.670183	1	1	1
99911498	1	1	1.70765	1.51044	1.46413	1
99911536	1	1	1	1	1	1
99911537	1.44464	1	2.44041	0.988244	1.45784	43.2264
99911559	1	1	1.97961	1.44305	1	1
99911576	1	1	0.961616	1	1	1
99911625	1	1	1.05347	1	1.81875	1
99911641	0.872288	1	0.662361	1	1	1.16987
99911666	1.259	1	1	1	1	1
99911675	1.53479	1	2.50637	1.4434	1.46841	1.06173
99911679	1.20132	1	1.01967	1	1.222	1
99911680	1	1	25.8128	1	1	1
99911716	1	1	19.1009	1	1.03429	1
99911723	1	1	1	0.24656	1	1
99911744	1.02743	1	2.71055	1	1	1
99911753	1	1	1.0975	1	1.1927	1
99911765	1	1	1	1.47939	3.69044	1
99911768	0.490569	1	0.73027	1	1	1
99911769	0.962239	1	1	1	1.06127	1
99911780	1	1	0.897349	1	1	1
99911802	1	1	1	1	1	1
99911836	1	1	1.30585	1	2.85158	1
99911850	1	1	1	1.09791	1.8889	1
99911875	1	1	1	1	1	1
99911876	1	0.0259297	1	1	1	1
99911906	1	1	0.710364	1	1	1
99911912	1	1	0.563667	1	1	1
99911954	1	1	1.06289	1	2.61795	1
99911972	1	1	1.08867	1.65257	1.22473	1
99912024	1	1	2.74042	1	1	1
99912047	0.850957	1	0.449991	1	1	1
99912054	1	1	1	1	1	1
99912060	0.95523	1	1	1	1	1
99912086	0.467354	1	1	1	1	1
99912101	0.836468	1	1.19352	1	1.12835	1
99912127	0.240268	1	0.338684	0.178103	1	0.375534
99912156	1.02049	1	1	1	1.21838	1
99912211	1	1	1.67096	1	1.17667	1
99912235	0.93292	1	1	1	1	0.312312
99912271	1	1	1	1	1.7767	1
99912334	1.35297	1	1.35673	1	1	1
99912366	1	1	1	1	1.60173	1
99912469	1	1	10.4213	1	1.24875	1
99912488	1.0854	1	1.34575	1	0.570358	1
99912508	1	1	1	1	1	0.433275
99912518	0.0752465	1	1	0.0303484	1	0.554546
99912547	1	1	1	1	1	1
99912556	1	1	2.74849	1.6302	1.21495	1
99912605	1	1	0.997453	1	1	1
99912661	1	1	2.11435	1.52254	1.92933	1.04512
99912718	1	1	1.70252	1	1	1
99912741	0.274904	0.111616	1	0.395733	1	1
99912827	1	1	1	1	1	1
99912829	1	1	1	1	1	1
99912851	1.10202	1	1.26254	1	1.74711	1
99912881	1	1	1	1	1	1
99912891	1	1	1	1	1	1
99912906	1.72676	1	1	1	1.33791	1
99912925	1	1	1	1	7.73385	1
99912934	1	1	3.62135	1	1	1
99912939	1	1	0.030156	0.0585153	1	0
99912949	1.36117	1	1.03729	1	1.7674	1
99912970	0.138711	1	1	0.0149041	1	0.0785546
99912986	1	1	1.15195	1	1	1
99912987	2.36434	1	1.59395	1	21.3243	1
99913033	1.13517	1	0.850416	1	1.09065	1
99913056	1	1	1.35892	1	5.78357	1
99913065	1.0888	1	1	1.13921	1	1
99913136	1	1	0.945095	1	1	1
99913138	0.82952	1	0.323925	1	1	1
99913200	1.1634	1	0.990703	1	0.770975	1
99913207	1	1	0.561249	0.04006	1	1
99913277	1	1	0.632649	1	1	1
99913289	1	1	1	1	1	1
99913322	1	1	1	1	1.56105	1
99913342	0.627537	1	1	1	1	1
99913428	0.278334	1	1	0.20164	1	0.126501
99913472	1	1	1	1	1	1
99913503	0.70513	1	1	0.398962	1	0.566285
99913505	1	1	1	1	1	1
99913562	0.0454589	1	1	0.0236282	1	0.221753
99913566	1	1	1	1	1	1
99913584	1.12964	1	3.03895	1	1	1
99913595	0.796524	1	1	1	1	0.761124
99913616	1	1	1	1	2.04359	1
99913634	1	1	1	1	1	1
99913662	1	1	1	1	1	1
99913674	0.626338	1	1	0.959719	1	0.754268
99913680	1	1	0.116144	1	1	1
99913697	1.00683	1	1.23184	1	1.83578	1
99913707	0.96322	1	1	1	1	1
99913715	1	1	1	1	1	1
99913727	1	1	0.805987	1	1	1
99913761	1	1	1	1	1	1
99913762	0.562336	1	0.576176	1	1	1
99913779	1	1	1	1	1	0.651854
99913781	1	1	0.562592	1	1.17967	1
99913808	1	1	0.998754	1	1	1
99913817	1	1	1	0.309102	1	0.989036
99913825	1	1	1.1367	1	1	1
99913850	1	1	1.03441	1	1.95894	1
99913859	1	1	1	1	1.36438	1
99913874	1	1	1	1	2.50901	1
99913918	1	1	1	0.205021	1	0.765372
99914036	0.633292	1	1.0253	1	1.20926	1
99914117	1	1	2.30778	1	2.07509	1
99914122	1	1	1	1	1	1
99914177	0.448434	1	1	1	1.08105	1
99914190	1	1	0.737155	1	1	1
99914191	0.0381969	1	1	1	1	0.330091
99914204	1	0.37333	0.956004	0.611841	1	1.71936
99914211	1	1	1.16714	1	2.22399	1
99914224	0.790025	1	0.766182	1	1	1
99914235	1.38071	1	1	1	1.36136	1
99914253	1.09982	1	0.757735	1	0.93094	1
99914255	1	1	1.38472	1	1.42607	1
99914283	0.71945	1	1	1	1	1
99914306	1	1	1	0.463356	1	1
99914315	0.835905	1	0.714314	1	0.822054	1
99914398	1	1	0.770102	1	1	1
99914417	1.00718	1	1	1	1	1
99914445	1.07169	1	1.65363	1	0.207281	1
99914486	1	1	0.959447	1	1	1
99914499	1	1	0.127028	1	1	1
99914531	1	1	0.981744	1	1	1
99914560	1	1	0.289265	1	1	1
99914583	0.946399	1	1	1	1	1
99914596	1	0.0383421	1	0.0390698	1	1
99914600	1.15582	1	1	1	1	1
99914644	1	1	0.837626	1	1	1
99914697	0.51627	1	0.784429	1	1	1
99914735	1.12887	1	1.00946	1	1.02184	1
99914782	1.21528	1	0.537597	1	1.26966	1
99914790	1	1	0.723339	0.0248741	1	0.0228407
99914801	1	1	1	1	1	1
99914820	0.990159	1	1	1	1	1
99914837	1	0.123322	0.558923	0.799394	1	0.508435
99914852	1.3386	1	1.68941	1	1	1
99914876	0.995346	1	0.822753	2.42534	1	1
99914893	1	1	1	1	1	1
99914922	1	1	1	1	1	1
99914971	1	1	0.616667	1	1	1
99915053	1	1	1	1	15.0116	1
99915070	1.01047	1	1.3512	1	1.08378	1
99915174	0.306669	1	0.37911	1	1	1
99915220	0.972965	1	1	1	1	1
99915289	1	1	1.11174	1	1.50775	1
99915313	0.414717	1	0.286687	1	1	1
99915314	1	1	1	1	1	1
99915322	0.576983	1	0.501495	1	1	1
99915333	1.07567	1	1	1	1	1
99915334	1	1	1	1	1	1
99915400	1	0.112762	0.960992	1	1	0.461519
99915411	1	3.02099	1.12219	1	1.01932	1
99915467	0.595609	1	1	1	1	1
99915580	1	1	1	1	1	1
99915593	1	1.32765	1	1	1.45413	1
99915594	1	0.176392	1	1	1	1
99915638	1	1	1	1	1	1
99915679	1	1	1	1	1	1
99915729	0.367881	1	1	1	1	1
99915757	0.949611	1	0.863625	1	1	1
99915778	1.11139	1	0.606152	10.3799	2.11492	1
99915805	1.52757	1	1	1	1	1
99915863	1.02226	1	1	3.17805	2.00655	1
99916028	1	1	1.3906	1	3.35476	1
99916030	0.888977	1	1	1	1	1
99916069	1.03944	1	2.12285	1	1	1
99916097	1	1	1.48632	1	3.32279	1
99916118	0.938302	1	1	1	1	1.00583
99916135	1	1	1.58161	1	1.1799	1
99916156	0.85361	1	0.909651	1	1	1
99916170	1.01879	1	1.1638	1.20901	0.88115	1
99916177	1	1	1	4.46316	2.333	1.32593
99916185	0.829164	1	1	1	1	1
99916209	1.12004	14.3822	1.21871	2.45099	1	1
99916255	0.219142	1	1	0.406393	1	0.0240135
99916273	1.10416	1	1.67795	1	1	1
99916281	1	1	1	1	1	1
99916317	1.09298	1	1	1	1	1
99916388	0.943126	1	0.890393	1	1	1
99916419	1	1	1	1	1.77178	1
99916458	0.860129	1	0.57545	1	1	1
99916468	1	1	1.53278	1	4.57596	1
99916474	1	1	1	1	1	1
99916540	1.21299	6.56597	1	1	1	1
99916548	1.07022	1	1.30972	4.5857	1.04542	1
99916569	0.850255	1	1	1	1	1
99916577	1.04726	1	1.35121	1	1	1
99916580	2.00594	1	1.26132	1	1.10271	1
99916593	1	1	1.83386	1	4.00377	1
99916604	1	1	1	1	1	1
99916606	1	1	1.5259	2.36155	1	1
99916632	0.812741	1	1	1	1	1
99916708	0.850908	1	1	1	1	1
99916721	1	1	1	1	1	1
99916724	0.637604	1	1	1	1	1
99916761	1	1	1.05247	1	2.10323	1
99916771	1	1	1.6633	5.15595	1	1.86458
99916785	1	1	1	1	1	1
99916811	1	1	1	0.326437	1	0.490803
99916817	1.2032	1	1	1	1	1
99916862	1	1	1	1	1	0.991598
99916894	1.27924	1	2.09752	1	1	1
99916900	1	1	1	1	1.27154	1
99916927	1	1	1	1	1	1
99916938	1	1	1.38129	1	1	1
99916966	1	1	1	5.0895	2.45555	1
99916969	1	1	1	1	1	1
99917006	1	1	1	1	1	1
99917021	1	1	2.22464	1	2.97472	1
99917036	1	1	0.830266	1	1	1
99917047	1	2.91713	1	2.77796	1.33134	1.18547
99917063	1	1	1	1	7.80631	1
99917092	1	1	1.41967	1	1.1703	1
99917108	1	1	1	1	1	1
99917164	1	1	0.419187	0.013343	1	0.184212
99917170	0.734296	1	1	1	1	1
99917212	1.05338	1	1.53991	2.0903	1	1
99917247	0.981181	1	1	1	1	1
99917254	0.959569	1	0.816584	1	1	1
99917262	1.25634	5.82858	1.7975	1	2.95968	1
99917266	0.907358	1	1	1	1	1
99917279	1.00721	1	1.42151	2.10143	2.34227	1
99917283	1	1	1	1	1	1
99917288	1	1	1.06314	3.33243	1	1
99917311	1	1	1	1	1	1
99917348	1	1	1.27432	2.08856	1	2.39955
99917352	1	1	1	1	1	1
99917375	1	1	1.22233	1	1	1
99917386	0.808038	1	1	1	1	1
99917398	0.832787	1	1	1	1	1
99917419	0.951835	1	0.735767	1	1	1
99917430	1	1	0.807743	1	1	1
99917441	1.23615	1	1.33124	1	1	1
99917477	1	1	1	1	1	1
99917485	0.981804	1	0.196748	1	1	1
99917490	0.624757	1	1	1	1	1
99917491	0.926774	1	1	1	1	1
99917516	1.02893	1	1.91465	1	1.05779	1
99917575	1.79485	1	2.06773	1	5.25857	1
99917592	1	1	0.379	1	1	1
99917596	1	1	1.81226	46.4305	1.55353	1
99917599	1	1	0.748145	1	1	1
99917626	0.806291	1	1	1	1	1.65684
99917645	1	1	2.39251	1	1	1
99917650	0.961866	1	1	1	1	1
99917673	0.546294	1	0.115561	0.135207	1	1
99917690	1.0882	1	1.62982	1	1	1
99917698	1	1	4.37879	1	1	1
99917736	0.0843765	1	1	0.41749	1	0.304991
99917751	1.1501	1	2.33629	1	1	1
99917782	0.971062	1	1	1	1	1
99917787	0.933676	1	1	1	1	1
99917818	1.73065	1	2.95253	1	1	1
99917824	1	1	0.996953	1	1	1
99917833	1	12.8396	1.1879	1	1	1
99917856	1.21769	1	1	1.86649	1	1
99917912	1	1	0.978043	1	1	1
99917923	1	1	5.20159	1	1	1
99917946	1.04424	1	1.80333	1	1	1
99917969	1	1	1	1	1	1
99918041	1.09839	1	1.17888	2.25343	1.11199	1
99918054	1.29379	1	1.1783	1	4.33529	1
99918092	1.01884	1	1	1.74012	1.24774	1
99918106	1.34304	1	4.37586	1	1	1
99918203	1	1	1.75501	1	1.04007	1
99918246	1	1	1.6192	1	1	1
99918302	1	1	1.8902	1	5.62748	1
99918334	1	1	1.4612	1	1	1
99918377	1.31618	1	0.440349	1	1.78513	1
99918378	0.424701	1	0.951501	0.644289	1	0.294468
99918382	1	1	0.861913	1	1	1
99918391	1	1	1.65433	1	117.976	1
99918392	1	7.39845	1.03942	1	1	1
99918473	1.11548	1	3.51222	1	8.31014	1
99918475	1.15695	1	1	1	1.42811	1
99918482	0.556974	1	1	1	1	1
99918492	1	7.47078	1.7163	1	1	1
99918495	1.24111	1	1.90621	1	1	1
99918505	1	1	2.30162	1	3.18065	1
99918542	1	1	1	1	1	1
99918573	1	1	1.50278	1	1.98004	1
99918611	0.486494	1	1	1	1	1
99918620	0.977869	1	1	1	1	1
99918679	0.857854	1	1	1	1	1
99918695	1	1	0.910662	1	1	1
99918758	1.17744	1	1	1	1	1
99918770	0.73001	1	1	1	1	1
99918771	1	1	1	1	3.65203	1
99918782	1	1	1	1	1	0.0922978
99918807	1	1	1	1	2.06715	1
99918824	1	1	1	1	1	1
99918864	0.860627	1	1	1	1	1
99918885	0.966862	1	0.753119	1	1	1
99918903	0.953325	1	1	1	1	1
99918912	1.45555	1	1	1	1	1
99918995	1	1	1	1	1	1
99919022	0.338608	1	1	1	1	1
99919028	1	2.48534	1.01907	1	1	1
99919069	1	1	1.02479	1	1	1
99919107	1	1	2.01209	1.25659	1.45663	1
99919111	1	0.102156	1	1	5.68303	0.00559243
99919150	1	1	1	1	1.85647	1
99919152	1	1	1	1	1	0.109906
99919185	1.27533	1	1.17138	1	1.50435	1
99919257	1	11.8617	1.65874	1	1.82451	1
99919279	1.18299	1	1	1	1	1
99919398	1	1	1.42627	1	1	1
99919404	1	1	0.703231	1	1	1
99919409	1	1	1	1	15.8639	1
99919422	1	1	1.41832	1	1	1
99919425	1	1	1.15302	1	7.03552	1
99919430	1.19378	1	1	1	1	1
99919431	0.855007	1	0.769275	1	2.49167	1
99919449	1	1	3.06635	1	1.90271	1
99919464	1	1	1.48755	1	3.05352	1
99919497	1	1	1.3352	1	2.24868	1
99919533	1	1	3.28236	1	1	1
99919548	0.487233	1	0.166316	1	1	1
99919590	1	1	1.09641	1	1.65077	1
99919630	1	1	1.40308	1	2.78506	1
99919635	1	12.5592	1.44582	1	1.2574	1
99919665	1	1	7.77676	1	1	1
99919677	1.44636	1	1.27439	1	1.87678	1
99919706	1	1	1	1	1	1
99919708	1	1	1	1	1	1
99919745	1	1	1	1	1.32633	1
99919757	1	1	0.891265	1	1	1
99919868	1	1	1	1	1	1
99919885	1.07506	1	1.464	1.43459	1	1
99919923	1	1	1.57067	1	1.60024	1
99919958	1.13359	10.2206	1.07946	24.8471	1.27095	1.34016
99920065	1.23243	1	0.788614	1.34248	2.52383	6.52394
99920087	1	1	0.921574	1	1	1
99920109	1	0.0988204	1	1	1	0.0574005
99920132	0.913587	0.0623139	1	1	2.04964	0
99920157	1	1	3.44733	1	2.72552	1
99920181	1	1	4.4602	1	1	1
99920250	1	1	1.56073	1	2.88785	1
99920257	1	1	3.52637	1	4.46602	1
99920282	1.59997	1	0.631172	1	2.7901	1
99920598	1	1	4.07834	1	4.9137	1
99920743	0.550806	1	1	1	1	1
99920857	1	1	1.65964	1	2.12904	1
99920921	1.37433	1	1.2207	1	2.19101	1
99920983	1	1	1	1	2.57917	1
99921105	1.5968	1	30.4	1	5.92239	1
99921145	2.48202	1	19.6635	1	1.05532	1
99921162	1	1	1.57618	1	2.65221	1
99921262	1	1	1.22098	1	1.49748	1
99921331	1	1	1	1	2.44813	1
